# Disentangling the roles of trauma and genetics in psychiatric disorders using an Electronic Health Records-based approach

**DOI:** 10.1101/2022.08.28.22279306

**Authors:** Shelby Marchese, Winston Cuddleston, Carina Seah, Jessica Johnson, Laura M. Huckins

## Abstract

Posttraumatic stress disorder (PTSD) requires an exposure to trauma for diagnosis by the DSM-V. Despite this, there is no documented linear relationship between degree of trauma and severity/chronicity of PTSD.

To determine whether traumatic and stressful life events (TSLEs) collected from Electronic Health Records (EHR) interact with PTSD genetics to better define individual risk of developing PTSD. We collected trauma information from patient records in the Mount Sinai Bio*Me*™ biobank population-based cohort and tested for associations with PTSD. We generated a TSLE risk score (TRS), tested its association with PTSD, and for interactions with a polygenic risk score (PRS) of PTSD and a GWAS of PTSD using our biobank population.

We used the Mount Sinai Bio*Me*™ biobank patient population of 31,704 individuals with matched genotype and EHR data, which has been enrolling patients since 2006. Patient enrollment in Bio*Me*™ is unrestricted, resulting in high diversity. Our study includes 1,990 individuals with PTSD and 28,478 individuals without PTSD from the Mount Sinai Bio*Me*™ biobank.

A total of 1,990 individuals with PTSD and 28,478 controls were analyzed (average age 42-78 years, 58.7% women). We identified a total of 22 EHR-derived TSLEs that were associated with PTSD (*β*> 0.029, p<1.61×10^−3^). TSLEs interacted with each other to increase the risk of developing PTSD, with the most significant interaction between being female (as a proxy for experiencing sexism) and being HIV+ (*β*=0.013, p=8.9×10^−11^). PRS of PTSD and lead SNPS from GWAS interacted with TSLEs and our TRS to increase PTSD risk. In addition to TRS interactions, we found significant interactions between PTSD PRS and domestic violence, and sexual assault in European Americans (*β*>207.74, p<1.80×10^−3^). rs113282988 and rs189796944 variants reached genome-wide significance in interactions with TRS (*β*>0.056, p<9.04×10^−9^), and rs189796944 in an interaction with Physical Survival TSLEs (*β*>0.127, p<4×10^−8^).

In conclusion, quantification of trauma type, severity, and magnitude—alone and in concert with genetics—provides better prediction of PTSD risk than PRS alone. Understanding who is at risk of developing PTSD allows for timely clinical intervention and possible prevention.
