## Supplementary material for "Disentangling the roles of trauma and genetics in psychiatric disorders using an Electronic Health Records-based approach": Table 1

### Sheet: Sheet1
Table 1. Associations and interactions between Traumatic and stressful life events (TSLEs), controls, and PTSD.
Table 1A. Traumatic and stressful life events (TSLEs) and controls in association with PTSD status (p<1.61x10-3).
Traumas/Stressors	Effect Size	Std. Error	T-Statistic	P. Value	N
Exposure to systematic discrimination
Sexism (Being female)	0.0331955	0.00286913	11.5699	6.79548e-31	17890
Racism (Hispanic American)	0.0336689	0.00297443	11.3194	1.20515e-29	10530
Racism (African American)	0.0293501	0.0031274	9.38482	6.72575e-21	8719
Homophobia (Same-sex relationships)	0.055125	0.00680473	8.10097	5.65404e-16	1381
Biphobia (Both-sex relationships)	0.124329	0.0176271	7.05325	1.78507e-12	198
Interdependence traumas
Cancer family history	0.0366399	0.00298139	12.2896	1.24526e-34	10420
Heart attack family history	0.0491057	0.00830683	5.91148	3.42653e-09	911
Widowed	0.0337091	0.0062588	5.38588	7.26254e-08	1787
Divorce	0.0158356	0.0058303	2.71609	0.00660948	1939
Personal traumas
Sexual assault	0.296211	0.0279743	10.5887	3.73355e-26	78
Miscarriage	0.0690561	0.00758832	9.10032	9.54012e-20	1108
Domestic violence	0.286766	0.0390682	7.34015	2.18688e-13	40
Physical survival traumas
Surgery	0.068538	0.00292622	23.422	2.95272e-120	11522
HIV+	0.145037	0.00668506	21.6957	1.37251e-103	1411
Traumatic brain injury	0.282071	0.0216565	13.0248	1.12216e-38	130
Motor vehicle accident	0.102541	0.0132919	7.71457	1.2509e-14	349
Cancer	0.0304581	0.00402182	7.57321	3.74405e-14	4559
Malnutrition	0.0465457	0.00915323	5.08517	3.69471e-07	752
Failure to thrive	0.0476757	0.0125617	3.79534	0.000147727	395
Heart attack	0.0107685	0.0147936	0.727915	0.466671	283
Self-actualization traumas
Work stress	0.257775	0.02696	9.56136	1.24632e-21	84
Homeless	0.115209	0.0198236	5.8117	6.2457e-09	156
Financial stress	0.17717	0.0386137	4.58827	4.48715e-06	41
Positive Controls
Grief	0.813819	0.0149997	54.2556	1e-300	250
Sleep disorders	0.0859702	0.00347715	24.7244	1.2183e-133	6362
Psychotherapy	0.504168	0.027338	18.442	1.55987e-75	81
Stress	0.294885	0.0195735	15.0656	4.17075e-51	159
Negative Controls
Married	-0.0265533	0.00305756	-8.68449	3.9908e-18	9709
Pregnancy	0.0678902	0.00931929	7.28491	3.29688e-13	738
Vaginal birth	0.0645244	0.0158795	4.06338	4.84877e-05	247
Null Controls
Physical exam	0.0599991	0.00395379	15.1751	8.00498e-52	4632
Getting a flu vaccine	0.0404951	0.0285814	1.41683	0.156543	30393
Table 1B. Interactions between Traumas/Stressful Life Events.
Trauma Interaction	Estimate	Std. error	N	P.value
Sexism:HIV	0.013	0.002	427	8.9e-11
Heart attack family history:homeless	0.081	0.013	12	9.6e-11
Heart attack family history:sexual assault	0.033	0.006	7	3.4e-07
Heart attack family history:sexism	0.023	0.005	558	8.4e-06
HIV:miscarriage	0.022	0.005	28	2e-05
Sexual assault: domestic violence	0.008	0.002	5	3.3e-05
HIV:homophobia	-0.008	0.002	547	4.5e-05
Sexism:surgery	0.004	0.001	7097	8.5e-05
Heart attack family history:miscarriage	0.032	0.008	57	9.6e-05
