## Supplementary material for "Disentangling the roles of trauma and genetics in psychiatric disorders using an Electronic Health Records-based approach": Table 3

### Sheet: PIP 0.99
Interaction	Beta	Std. Error	Statistic	GxE P.value	META P.value
rs372405776: Interdependence Traumas	0.46369	0.105162	4.40931	1.04873e-05	2.72e-06
rs372405776: TSLE Risk Score	0.102352	0.0311666	3.28404	0.00102709	2.72e-06
rs149183201: Interdependence Traumas	-0.27773	0.0961564	-2.88832	0.00388189	7.77e-07
rs149183201: TSLE Risk Score	-0.0728051	0.0286129	-2.54449	0.0109596	7.77e-07
rs372405776: Physical Survival Traumas	0.0943287	0.0381475	2.47274	0.013426	2.72e-06

### Sheet: PIP 0.40
Table 3. Interactions between PTSD genome-wide association study meta-analysis (Hispanic, African and European Americans) and trauma/stressful life events (TSLEs).
Two different TRS computations are described, using elastic net regression effect sizes and number of times each trauma exposure occurred.
Genome-wide significant interactions are highlighted (p<5x10-8); Bonferroni-significant interactions are bordered (p<3.4x10-4).
TRS weighted by elastic net regression effect size.
Interaction	Beta	Std. Error	T-Statistic	GxE P.value	META P.value
rs189796944: TSLE Risk Score	0.149992	0.0252004	5.95197	2.74353e-09	6.46e-07
rs189796944: Physical Survival Traumas	0.170242	0.0309795	5.49532	4.00132e-08	6.46e-07
rs372405776: Interdependence Traumas	0.46369	0.105162	4.40931	1.04873e-05	2.72e-06
rs113282988: Physical Survival Traumas	0.146297	0.0349598	4.18471	2.88119e-05	1.22e-06
rs113282988: TSLE Risk Score	0.111098	0.0273459	4.06269	4.89039e-05	1.22e-06
rs113282988: Interdependence Traumas	0.442708	0.111756	3.96138	7.50656e-05	1.22e-06
rs189796944: Interdependence Traumas	0.308342	0.0932111	3.308	0.000943167	6.46e-07
rs372405776: TSLE Risk Score	0.102352	0.0311666	3.28404	0.00102709	2.72e-06
rs149183201: Interdependence Traumas	-0.27773	0.0961564	-2.88832	0.00388189	7.77e-07
rs189796944: Self-Actualization Traumas	0.49963	0.184216	2.7122	0.00669586	6.46e-07
rs149183201: TSLE Risk Score	-0.0728051	0.0286129	-2.54449	0.0109596	7.77e-07
rs372405776: Physical Survival Traumas	0.0943287	0.0381475	2.47274	0.013426	6.46e-07
rs78914203: TSLE Risk Score	0.0629813	0.0256989	2.45074	0.0142742	1.47e-06
rs113282988: Personal Traumas	-0.234109	0.0971721	-2.40922	0.0160058	1.22e-06
rs78914203: Physical Survival Traumas	0.0755839	0.032275	2.34187	0.0192082	1.47e-06
TRS weighted by number of times each trauma exposure occurred.
Interaction	Beta	Std. Error	T-Statistic	GxE P.value	META P.value
rs189796944: Physical Survival Traumas	0.127122	0.0185847	6.84017	8.39924e-12	6.46e-07
rs113282988: TSLE Risk Score	0.055541	0.0093781	5.92241	3.28334e-09	1.22e-06
rs189796944: TSLE Risk Score	0.0603746	0.0104945	5.75299	9.04018e-09	6.46e-07
rs372405776: TSLE Risk Score	0.0487308	0.0121142	4.02263	5.80093e-05	2.72e-06
rs372405776: Physical Survival Traumas	0.0808337	0.0201914	4.00337	6.29334e-05	2.72e-06
rs78914203: Physical Survival Traumas	0.0707095	0.0176746	4.00064	6.36521e-05	1.47e-06
rs78914203: TSLE Risk Score	0.0389433	0.0101062	3.85341	0.000117252	1.47e-06
rs189796944: Interdependence Traumas	0.093325	0.024262	3.84654	0.000120581	6.46e-07
rs113282988: Interdependence Traumas	0.115818	0.0301718	3.83863	0.000124529	1.22e-06
rs372405776: Interdependence Traumas	0.107102	0.0280125	3.82336	0.000132508	2.72e-06
rs113282988: Exposure to Systematic Discrimination	0.106831	0.0327991	3.25712	0.00112945	1.22e-06
rs149183201: TSLE Risk Score	-0.0307984	0.0100544	-3.06319	0.00219606	7.77e-07
rs149183201: Interdependence Traumas	-0.0771298	0.0258294	-2.98613	0.00283254	7.77e-07
rs189796944: Self-Actualization Traumas	0.348721	0.132072	2.64039	0.00829464	6.46e-07
rs113282988: Physical Survival Traumas	0.0393653	0.0192756	2.04223	0.041156	1.22e-06
