## Supplementary material for "Disentangling the roles of trauma and genetics in psychiatric disorders using an Electronic Health Records-based approach": Table 4

### Sheet: Sheet1
Table 4. Interactions of PTSD polygenic risk scores and TRS categories or individual TSLEs. Two different TRS computations are described, using elastic net regression effect sizes and number of times each trauma exposure occurred.
Bonferroni corrected p-values are highlighted by boxes (p<6.25x10-3) for bin scores and (p<2.38x10-3) for individual interactions.
TRS weighted by elastic net regression effect size.
Interaction	Race	Estimate	Std.error	T-Statistic	P.value
PTSD PRS:Personal TSLEs	EA	978.55	279.76	3.5	0.000471
PTSD PRS:Positive Controls	EA	136.87	43.61	3.14	0.0017
PTSD PRS:TSLE Risk Score	AA	14.24	4.75	3	0.00271
PTSD PRS:Self-Actualization TSLEs	EA	1045.52	359.63	2.91	0.00366
PTSD PRS:Exposure to systematic discrimination	HA	68.97	26.67	2.59	0.00972
PTSD PRS:Physical Survival TSLEs	AA	2.74	1.21	2.27	0.0231
Interaction	Race	BetaPRS:Trauma	P.valuePRS:Trauma	BetaTrauma	P.valueTrauma
PTSD PRS:Sexual assault	EA	207.74	0.0018	0.034	3.99e-23
PTSD PRS:Domestic violence	EA	591.53	0.00107	0.034	1.44e-11
PTSD PRS:Heart attack family history	AA	-21.42	0.00951	0.026	4.7e-09
PTSD PRS:HIV	AA	6.44	0.0122	0.033	1.07e-93
PTSD PRS:Domestic violence	AA	20.85	0.0128	0.034	1.44e-11
PTSD PRS:Homophobia	AA	17.4	0.0187	0.029	6.95e-18
TRS weighted by number of times each trauma exposure occurred.
Interaction	Race	Estimate	Std.error	T-Statistic	P.value
PTSD PRS: Personal TSLEs	EA	264.311	92.0236	2.87221	0.00408515
PTSD PRS: Personal TSLEs	HA	25.4312	9.77788	2.60089	0.00931123
PTSD PRS: TSLE Risk Score	EA	27.4391	11.5208	2.3817	0.0172525
PTSD PRS: Positive Controls	AA	12.2543	5.64905	2.16926	0.0300945
PTSD PRS: TSLE Risk Score	AA	3.43865	1.75	1.96494	0.0494586
Interaction	Race	BetaPRS:Trauma	P.valuePRS:Trauma	BetaTrauma	P.valueTrauma
PTSD PRS: Psychotherapy	EA	2680.88	7.15942e-13	63.1142	4.20066e-13
PTSD PRS: Heart attack	EA	207.435	7.05919e-06	4.84875	6.50615e-06
PTSD PRS: Work stress	EA	2194.22	0.0001221	51.3145	0.000117995
PTSD PRS: Sexual assault	EA	1491.18	0.000657766	34.7835	0.000614281
PTSD PRS: Psychotherapy	AA	135.457	0.00194306	8.64621	0.00127376
PTSD PRS: Domestic violence	EA	3834.52	0.00496135	89.2634	0.004892
PTSD PRS: Sexism	HA	23.1551	0.00686925	0.73658	0.00399827
PTSD PRS: Miscarriage	HA	28.9819	0.00733437	0.90491	0.00527899
