## Supplementary Table 1 for "Disentangling the roles of trauma and genetics in psychiatric disorders using an Electronic Health Records-based approach"

### Sheet: Sheet1
Supplementary Table 1. Traumatic and stressful life events (TSLEs) counts and controls in association with PTSD status (p<1.61x10-3).
Traumas/Stressors	Effect Size	Std. Error	T-Statistic	P. Value	N
Exposure to systematic discrimination
Sexism (Being female)	0.0331955	0.00286913	11.5699	6.79548e-31	17890
Racism (Hispanic American)	0.0336689	0.00297443	11.3194	1.20515e-29	10530
Racism (African American)	0.0293501	0.0031274	9.38482	6.72575e-21	8719
Homophobia (Same-sex relationships)	0.055125	0.00680473	8.10097	5.65404e-16	1381
Biphobia (Both-sex relationships)	0.124329	0.0176271	7.05325	1.78507e-12	198
Interdependence traumas
Cancer family history	0.0366399	0.00298139	12.2896	1.24526e-34	10420
Heart attack family history	0.049	0.00831	5.91	3.43e-09	911
Widowed	0.0337091	0.0062588	5.38588	7.26254e-08	1787
Divorce	0.0158356	0.0058303	2.71609	0.00660948	1939
Personal traumas
Sexual assault	0.140998	0.015435	9.13498	6.93525e-20	78
Miscarriage	0.0448945	0.00587419	7.64268	2.18988e-14	1108
Domestic violence	0.114124	0.0168445	6.77516	1.26532e-11	40
Physical survival traumas
Surgery	0.0491725	0.00241644	20.3491	1.9183e-91	11522
HIV+	0.145037	0.00668506	21.6957	1.37251e-103	1411
Traumatic brain injury	0.0879461	0.00747179	11.7704	6.50227e-32	130
Motor vehicle accident	0.0656476	0.00924823	7.0984	1.28973e-12	349
Cancer	0.0282563	0.00376825	7.49851	6.63e-14	4559
Malnutrition	0.056745	0.0083461	6.79898	1.07306e-11	752
Failure to thrive	0.0476757	0.0125617	3.79534	0.000147727	395
Heart attack	0.0115131	0.00344974	3.33737	0.000846773	283
Self-actualization traumas
Work stress	0.257775	0.02696	9.56136	1.24632e-21	84
Homeless	0.115209	0.0198236	5.8117	6.2457e-09	156
Financial stress	0.17717	0.0386137	4.58827	4.48715e-06	41
Positive Controls
Grief	0.813819	0.0149997	54.2556	1e-300	250
Sleep disorders	0.0859702	0.00347715	24.7244	1.2183e-133	6362
Psychotherapy	0.504168	0.027338	18.442	1.55987e-75	81
Stress	0.294885	0.0195735	15.0656	4.17075e-51	159
Negative Controls
Married	-0.0265533	0.00305756	-8.68449	3.9908e-18	9709
Pregnancy	0.0678902	0.00931929	7.28491	3.29688e-13	738
Vaginal birth	0.0645244	0.0158795	4.06338	4.84877e-05	247
Null Controls
Physical exam	0.0599991	0.00395379	15.1751	8.00498e-52	4632
Getting a flu vaccine	0.0404951	0.0285814	1.41683	0.156543	30393
