## Supplementary Table 2 for "Disentangling the roles of trauma and genetics in psychiatric disorders using an Electronic Health Records-based approach"

### Sheet: Sheet1
Supplementary Table 2. Trauma/Stressful Life Events and their effect sizes calculated by elastic net regression; effect sizes used to calculate Trauma/Stressful Life Events Risk Score (TRS).
Traumas/Stressors	Effect Size
Exposure to systematic discrimination
Sexism (Being female)	0.324
Biphobia (Both-sex relationships)	0.18
Racism (Hispanic American)	0.127
Interdependence traumas
Cancer in family history	0.226
Heart attack in family history	0.141
Widow	0.003
Personal traumas
Sexual assault	1.131
Domestic violence	0.518
Miscarriage	0.208
Physical survival traumas
Tramautic brain injury	1.513
HIV+	1.109
Surgery	0.626
Motor vehicle accident	0.286
Cancer	0.031
Self-actualization traumas
Work stress	1.175
Homelessness	0.248
Financial stress	0.055
