## Supplementary Table 4 for "Disentangling the roles of trauma and genetics in psychiatric disorders using an Electronic Health Records-based approach"

### Sheet: Sheet1
Supplementary Table 4. The amount of variance explained in PTSD for (i) PRS alone (ii) TRS alone (iii) TRS + PRS and (iv) TRS in an interaction with PRS.
Supplementary Table 4A. The amount of variance explained in PTSD for TRS weighted by Elastic Net Regression effect sizes.
Race	Measure	R-squared	Sigma	T-statistic	P.value
African American	PRS	0.000907014	0.281471	4.58344	0.0102489
African American	TRS	0.0544431	0.240255	879.238	1e-300
African American	PRS+TRS	0.0464569	0.27498	120.673	2.71821e-76
African American	PRSxTRS	0.0469854	0.274904	91.8246	2.60221e-76
European American	PRS	0.000699807	0.179192	4.65485	0.00953695
European American	TRS	0.0544431	0.240255	879.238	1e-300
European American	PRS+TRS	0.0313726	0.17642	104.188	2.29374e-66
European American	PRSxTRS	0.0313125	0.176425	78.2379	2.08139e-65
Hispanic American	PRS	0.000233457	0.282407	2.57655	0.0760841
Hispanic American	TRS	0.0544431	0.240255	879.238	1e-300
Hispanic American	PRS+TRS	0.0513697	0.27509	191.221	9.52351e-121
Hispanic American	PRSxTRS	0.0513894	0.275087	143.723	7.80102e-120
Supplementary Table 4B. The amount of variance explained in PTSD for TRS weighted the number of times each traumatic exposure occurred in each individual.
Race	Measure	R-squared	Sigma	T-statistic	P.value
African American	PRS	0.000907014	0.281471	4.58344	0.0102489
African American	TRS	0.039804	0.242108	633.582	2.55583e-270
African American	PRS+TRS	0.0303277	0.277296	77.8826	1.36313e-49
African American	PRSxTRS	0.0307048	0.277242	59.3999	1.93457e-49
European American	PRS	0.000699807	0.179192	4.65485	0.00953695
European American	TRS	0.039804	0.242108	633.582	2.55583e-270
European American	PRS+TRS	0.0253217	0.17697	83.8099	1.61613e-53
European American	PRSxTRS	0.0257991	0.176927	64.3064	9.67516e-54
Hispanic American	PRS	0.000233457	0.282407	2.57655	0.0760841
Hispanic American	TRS	0.039804	0.242108	633.582	2.55583e-270
Hispanic American	PRS+TRS	0.0328815	0.277758	120.518	9.62562e-77
Hispanic American	PRSxTRS	0.0327909	0.277771	90.3835	1.14196e-75
Note: Polygenic risk score (PRS), traumatic and stressful life events risk score (TRS), posttraumatic stress disorder (PTSD).
