## Supplementary Table 5 for "Disentangling the roles of trauma and genetics in psychiatric disorders using an Electronic Health Records-based approach"

### Sheet: Sheet1
Supplemental Table 5. Odds of developing PTSD based on polygenic (PRS) and trauma-risk (TRS) scores.
Supplemental Table 5A. Odds ratios of decile comparisons for combinations of PTSD TRS and PRS.
European Americans
Approach	Set 1 (Decile)	N cases	N controls	Set 2 (Decile)	N cases	N Controls	OR (Set 1 vs Set 2)	95% CI Low	95% CI High	P-value
TRS	10th	105	868	1st	19	1992	12.6825	7.73	20.81	1.37x10-36
TRS	10th	105	868	1st-9th	212	8353	4.76624	3.74	6.08	8.41x10-43
PRS	10th	39	915	1st	29	925	1.35953	0.83	2.22	0.22
PRS	10th	39	915	1st-9th	278	8306	1.27348	0.9	1.79	0.16
TRS, PRS	10th	13	101	1st	4	198	6.37129	2.03	20.04	3.63x10-4
TRS, PRS	10th	13	101	1st-9th	186	7539	5.21702	2.88	9.46	1.35x10-9
TRS | PRS	10th	131	1682	1st	44	2719	4.81284	3.4	6.81	2.52x10-22
TRS | PRS	10th	131	1682	1st-9th	304	9120	2.3365	1.89	2.89	6.21x10-16
African Americans
Approach	Set 1 (Decile)	N cases	N controls	Set 2 (Decile)	N cases	N Controls	OR (Set 1 vs Set 2)	95% CI Low	95% CI High	P-value
TRS	10th	202	738	1st	28	984	9.61905	6.41	14.44	1.27x10-37
TRS	10th	202	738	1st-9th	437	5982	3.7468	3.11	4.5	2.12x10-50
PRS	10th	69	667	1st	54	682	1.30651	0.9	1.89	0.16
PRS	10th	69	667	1st-9th	570	6053	1.09855	0.85	1.43	0.48
TRS, PRS	10th	26	72	1st	2	114	20.5833	4.74	89.36	8.26x10-8
TRS, PRS	10th	26	72	1st-9th	394	5387	4.93732	3.12	7.82	5.72x10-14
TRS | PRS	10th	245	1333	1st	80	1552	3.56564	2.74	4.64	1.95x10-23
TRS | PRS	10th	245	1333	1st-9th	613	6648	1.99327	1.69	2.33	7.02x10-18
Hispanic Americans
Approach	Set 1 (Decile)	N cases	N controls	Set 2 (Decile)	N cases	N Controls	OR (Set 1 vs Set 2)	95% CI Low	95% CI High	P-value
TRS	10th	265	877	1st	56	1459	7.87252	5.83	10.63	1.13x10-52
TRS	10th	265	877	1st-9th	655	8728	4.02643	3.44	4.72	4.87x10-75
PRS	10th	94	959	1st	78	826	1.03799	0.76	1.42	0.82
PRS	10th	94	959	1st-9th	975	8646	0.8692	0.69	1.09	0.22
TRS, PRS	10th	29	95	1st	7	195	8.50376	3.59	2.11	2.62x10-8
TRS, PRS	10th	29	95	1st-9th	590	7864	4.0688	2.66	6.22	2.38x10-12
TRS | PRS	10th	330	1741	1st	117	2239	3.6273	2.91	4.52	1.26x10-33
TRS | PRS	10th	330	1741	1st-9th	891	9510	2.0231	1.77	2.32	6.80x10-25
Supplemental Table 5B. Odds ratios of quintile comparisons for combinations of PTSD TRS and PRS.
European Americans
Approach	Set 1 (Quintile)	N cases	N controls	Set 2 (Quintile)	N cases	N Controls	OR (Set 1 vs Set 2)	95% CI Low	95% CI High	P-value
TRS	5th	156	1894	1st	19	1992	8.63536	5.34135	13.9608	9.26x10-29
TRS	5th	156	1894	1st-4th	161	7327	3.74839	2.9904	4.69851	8.02x10-29
PRS	5th	72	1836	1st	55	1853	1.32121	0.924652	1.88785	0.0222744
PRS	5th	72	1836	1st-4th	245	7385	1.18207	0.904474	1.54487	0.0262562
TRS, PRS	5th	31	409	1st	7	386	4.17953	1.81901	9.60329	1.27x10-4
TRS, PRS	5th	31	409	1st-4th	120	5900	3.72657	2.47956	5.60071	1.34x10-8
TRS | PRS	5th	197	3321	1st	67	3459	3.06248	2.31167	4.05715	4.23x10-17
TRS | PRS	5th	197	3321	1st-4th	286	8812	1.8277	1.51778	2.20091	1.52x10-10
African Americans
Approach	Set 1 (Quintile)	N cases	N controls	Set 2 (Quintile)	N cases	N Controls	OR (Set 1 vs Set 2)	95% CI Low	95% CI High	P-value
TRS	5th	281	1240	1st	93	2582	6.29155	4.92907	8.03066	3.18x10-58
TRS	5th	281	1240	1st-4th	358	5480	3.46882	2.93258	4.10312	9.75x10-45
PRS	5th	154	1318	1st	114	1358	1.39187	1.07994	1.79391	1.91x10-3
PRS	5th	154	1318	1st-4th	485	5402	1.30142	1.07512	1.57536	1.15x10-3
TRS, PRS	5th	73	259	1st	14	499	10.0461	5.56194	18.1453	1.89x10-19
TRS, PRS	5th	73	259	1st-4th	277	4421	4.49846	3.37717	5.99204	1.75x10-20
TRS | PRS	5th	362	2299	1st	193	3441	2.80735	2.33906	3.36941	2.19x10-30
TRS | PRS	5th	362	2299	1st-4th	566	6461	1.79743	1.56225	2.06802	2.93x10-16
Hispanic Americans
Approach	Set 1 (Quintile)	N cases	N controls	Set 2 (Quintile)	N cases	N Controls	OR (Set 1 vs Set 2)	95% CI Low	95% CI High	P-value
TRS	5th	411	1753	1st	145	3781	6.11362	5.01741	7.44934	8.27x10-84
TRS	5th	411	1753	1st-4th	509	7852	3.61678	3.14456	4.15992	7.96x10-68
PRS	5th	180	1925	1st	147	1958	1.24548	0.992759	1.56254	7.57x10-3
PRS	5th	180	1925	1st-4th	740	7680	0.970446	0.81842	1.15071	0.0326491
TRS, PRS	5th	83	369	1st	31	876	6.35615	4.13424	9.77221	1.49x10-19
TRS, PRS	5th	83	369	1st-4th	412	6296	3.43731	2.65531	4.44961	1.40x10-17
TRS | PRS	5th	508	3309	1st	261	4863	2.86043	2.44808	3.34222	1.11x10-42
TRS | PRS	5th	508	3309	1st-4th	837	9236	1.69405	1.50674	1.90463	1.43x10-18
